# Transcriptome-wide association study of Alzheimer disease reveals many differentially expressed genes and multiple biological pathways in brain tissue from African American donors

**DOI:** 10.1101/2024.10.29.24316311

**Authors:** Mark W. Logue, Adam Labadorf, Nicholas K. O’Neill, Dennis W. Dickson, Brittany N. Dugger, Margaret E. Flanagan, Matthew P. Frosch, Marla Gearing, Lee-Way Jin, Julia Kofler, Richard Mayeux, Ann McKee, Carol A. Miller, Melissa E. Murray, Peter T. Nelson, Richard J. Perrin, Julie A. Schneider, Thor D. Stein, Andrew F. Teich, Juan C. Troncoso, Shih-Hsiu Wang, Benjamin Wolozin, Jesse Mez, Lindsay A. Farrer

## Abstract

**Background:** The genetic basis of Alzheimer disease (AD) in African American (AA) individuals is much less well understood than in European-ancestry (EA) individuals. Furthermore, relatively few AA donors have been included in postmortem AD studies.

**Methods:** We generated transcriptome-wide bulk-level gene expression data derived from pre-frontal cortex (PFC) tissue obtained from 179 AA brain donors with a pathological diagnosis of AD or control. This sample was augmented by previously generated RNAseq data derived from PFC tissue from another group of 28 AA donors, yielding a total sample of 125 AD cases and 82 neuropathologically determined controls who were enrolled at 12 AD research centers across the United States. Expression of 33,611 genes was compared between AD cases and controls using LIMMA including covariates for age, sex, cell-type frequencies, and RNA integrity number. A false discovery rate corrected p-value (padj) was used to account for multiple testing. Gene-ontology (GO) term enrichment analysis was performed using GOseq.

**Results:** Transcriptome-wide significant differential expression was observed with 482 genes among which the most significant, *ADAMTS2,* showed 1.52 times higher expression in AD cases compared to controls (p=2.96×10^−8^, padj=0.0010). Many of the differentially expressed genes are involved in mitochondrial energy production. Examination of differentially expressed genes observed previously in brain tissue from EA AD cases and controls revealed that 385 (35%) were nominally significant, 65 (5.8%) were significant after multiple test correction, and most (89%) had the same effect direction in the AA sample. Several other significant associations were not observed in the EA cohort, and these genes may be especially relevant to AD risk in the AA population (e.g., *EFR3B*, *IRS4*, and *CA12*). Examination of potential regulatory effects of AA GWAS-implicated AD risk variants identified several expression quantitative trait loci.

**Conclusions:** In this first large-scale transcriptome-wide gene expression study of AD in brain from AA donors, we identified many differentially expressed genes, including *ADAMTS2* which was recently reported to be differentially expressed in brain between pathologically confirmed EA AD cases with and without AD clinical symptoms. These results represent a substantial advance in knowledge about the genetic basis of AD in the AA population and suggest promising new targets for treatment.
