## Supplementary Table 1 for "Transcriptome-wide association study of Alzheimer disease reveals many differentially expressed genes and multiple biological pathways in brain tissue from African American donors"

### Sheet: resoutsuptable
Gene	L2FC	stat	p	padj
ADAMTS2	0.595232	5.54407	2.95527e-08	0.000993297
AP002360.1	-0.354943	-5.3518	8.7084e-08	0.00124548
EFR3B	-0.250794	-5.30745	1.11167e-07	0.00124548
IRS4	0.470275	5.1835	2.17764e-07	0.00138603
CA12	-0.779631	-5.17082	2.33072e-07	0.00138603
ITPKB	0.309083	5.14309	2.70263e-07	0.00138603
PDE10A	-0.467379	-5.1307	2.88661e-07	0.00138603
TDRKH	-0.16991	-4.89921	9.62232e-07	0.00399061
LINC01182	-0.642931	-4.86684	1.13398e-06	0.00399061
TFCP2	-0.165523	-4.83805	1.31119e-06	0.00399061
AL158071.3	0.518133	4.83428	1.33631e-06	0.00399061
EHHADH	-0.300867	-4.82151	1.42475e-06	0.00399061
PIEZO2	0.410777	4.76971	1.84491e-06	0.00472804
P2RY1	-0.425928	-4.75654	1.96937e-06	0.00472804
AC018647.2	-0.248219	-4.69713	2.63843e-06	0.00591202
NOX4	-0.416088	-4.6697	3.0164e-06	0.00615074
ECHS1	-0.176266	-4.65682	3.21129e-06	0.00615074
ZCCHC14	0.135134	4.64617	3.38163e-06	0.00615074
LINC01094	0.427839	4.64042	3.47696e-06	0.00615074
AP001180.1	1.35186	4.6172	3.88945e-06	0.0063012
HDDC3	-0.221459	-4.60404	4.14363e-06	0.0063012
MIR9-1HG	-0.274665	-4.60147	4.19529e-06	0.0063012
GEM	0.633113	4.59575	4.31191e-06	0.0063012
LINC00463	0.608666	4.54981	5.36947e-06	0.00674351
AC243964.3	0.919159	4.54914	5.38643e-06	0.00674351
ZNF75D	-0.162998	-4.54161	5.58269e-06	0.00674351
HMBOX1	0.161536	4.53847	5.66639e-06	0.00674351
AC108449.2	0.271413	4.5377	5.68701e-06	0.00674351
PCP4L1	-0.402362	-4.53288	5.81839e-06	0.00674351
PRKAG1	-0.177722	-4.50778	6.55107e-06	0.00728905
ACAA2	-0.215919	-4.50228	6.72282e-06	0.00728905
AL158071.2	0.496912	4.4766	7.58399e-06	0.00787714
VCAN	0.285628	4.47242	7.73394e-06	0.00787714
AC007389.1	-0.478966	-4.45893	8.23715e-06	0.00802728
LINC00298	0.314503	4.45578	8.35901e-06	0.00802728
NIPSNAP1	-0.193075	-4.44627	8.73751e-06	0.00812744
PRKCD	-0.304956	-4.44117	8.94693e-06	0.00812744
TCTN3	-0.149906	-4.42817	9.50339e-06	0.00840575
FAXDC2	-0.195536	-4.41433	1.01321e-05	0.00845884
PDZD11	-0.213988	-4.41067	1.03052e-05	0.00845884
CLMN	0.24078	4.40794	1.0436e-05	0.00845884
TXN2	-0.157737	-4.39978	1.08358e-05	0.00845884
RIDA	-0.344967	-4.39324	1.11672e-05	0.00845884
CCS	-0.219118	-4.38959	1.13567e-05	0.00845884
AC036108.3	0.312754	4.38333	1.16878e-05	0.00845884
RERG	-0.381503	-4.38267	1.17232e-05	0.00845884
ANO3	-0.471226	-4.37595	1.20905e-05	0.00845884
NFIL3	0.362034	4.37545	1.2118e-05	0.00845884
CLEC5A	0.640615	4.36512	1.27052e-05	0.00845884
ZNF704	0.171987	4.36192	1.28926e-05	0.00845884
IFI6	-0.618072	-4.35983	1.30162e-05	0.00845884
VLDLR-AS1	-0.257769	-4.35748	1.31569e-05	0.00845884
DDO	-0.333089	-4.35182	1.35009e-05	0.00845884
TMX2	-0.166741	-4.35038	1.35901e-05	0.00845884
MPPED2	-0.177491	-4.34254	1.40846e-05	0.00852244
AL390755.1	0.608015	4.34075	1.41994e-05	0.00852244
PRSS35	-0.5138	-4.31655	1.58487e-05	0.00934546
RPH3A	-0.383005	-4.3052	1.66836e-05	0.00941547
HADHA	-0.148169	-4.30468	1.6723e-05	0.00941547
MUC1	0.523504	4.29991	1.70868e-05	0.00941547
TARID	-0.699873	-4.29768	1.72592e-05	0.00941547
NEAT1	0.470027	4.29321	1.76105e-05	0.00941547
ATP5MF	-0.205803	-4.29157	1.77411e-05	0.00941547
COA3	-0.205092	-4.28924	1.79284e-05	0.00941547
AL162231.1	-0.274211	-4.28328	1.84159e-05	0.00952272
F8	-0.227783	-4.2754	1.90795e-05	0.00966571
HAX1	-0.169196	-4.27321	1.92676e-05	0.00966571
TRIP10	0.37163	4.25792	2.06339e-05	0.0101417
SLC38A2	0.382181	4.25018	2.13598e-05	0.0101417
COA4	-0.16585	-4.24905	2.14676e-05	0.0101417
TMEM200C	0.229326	4.24903	2.14702e-05	0.0101417
C2orf74	-0.283331	-4.24638	2.1725e-05	0.0101417
CCP110	0.190703	4.22283	2.41254e-05	0.0111079
PPEF1	-0.457104	-4.19383	2.74288e-05	0.0124582
NFKBIA	0.286552	4.18867	2.8059e-05	0.0125746
DNAH11	0.496815	4.17848	2.93464e-05	0.0126798
MCCC2	-0.172859	-4.17708	2.95275e-05	0.0126798
ZFHX4-AS1	-0.374484	-4.17602	2.96649e-05	0.0126798
FAM162A	-0.211361	-4.17497	2.98029e-05	0.0126798
PANK2	0.154895	4.16931	3.05526e-05	0.0127812
AP001021.3	0.479972	4.16683	3.08866e-05	0.0127812
EYA1	-0.374244	-4.16347	3.13449e-05	0.0127812
MRPS21	-0.153045	-4.16189	3.15622e-05	0.0127812
SRR	-0.194656	-4.15322	3.27826e-05	0.0131173
NUDT2	-0.266626	-4.14842	3.34782e-05	0.0131483
TRIO	0.111992	4.1473	3.36424e-05	0.0131483
MMP28	-0.332045	-4.13715	3.5165e-05	0.0133259
MSRB1	-0.237821	-4.13424	3.56138e-05	0.0133259
AC024361.3	0.721378	4.13324	3.5768e-05	0.0133259
RASA4B	0.323231	4.12882	3.64635e-05	0.0133259
NDUFA3	-0.21061	-4.12747	3.66774e-05	0.0133259
ANAPC15	-0.231785	-4.12446	3.71612e-05	0.0133259
ZNF728	-0.385098	-4.12263	3.74577e-05	0.0133259
PTPDC1	-0.171366	-4.12029	3.7839e-05	0.0133259
ETFB	-0.210754	-4.11913	3.80301e-05	0.0133259
RBM15-AS1	0.383236	4.11894	3.80616e-05	0.0133259
MRPL24	-0.207585	-4.11231	3.91724e-05	0.0135734
AC010378.1	-0.616984	-4.09779	4.17111e-05	0.0142515
LINC02822	-0.43738	-4.09522	4.21772e-05	0.0142515
SLC7A2	0.436454	4.09399	4.24012e-05	0.0142515
TLCD1	-0.360736	-4.08287	4.4483e-05	0.0146939
ETNPPL	-0.35184	-4.07983	4.50687e-05	0.0146939
SPCS1	-0.168088	-4.07892	4.52463e-05	0.0146939
GVINP1	-0.26232	-4.07779	4.54663e-05	0.0146939
TSPAN7	-0.236598	-4.06401	4.82371e-05	0.0154409
ABCC2	0.365332	4.05331	5.04976e-05	0.016012
STRIP2	-0.32565	-4.04869	5.15057e-05	0.016179
MIS12	-0.158032	-4.03766	5.39867e-05	0.0166656
CHST6	0.439144	4.0374	5.40463e-05	0.0166656
RNF227	0.168535	4.03273	5.51326e-05	0.016846
MGC16275	-0.383368	-4.0263	5.66622e-05	0.0168878
HINT2	-0.265576	-4.02535	5.68902e-05	0.0168878
TRIB1	-0.380818	-4.02152	5.78242e-05	0.0168878
ANKRD18DP	-0.46947	-4.01947	5.83291e-05	0.0168878
BTG1	0.187731	4.01882	5.84891e-05	0.0168878
NDUFA1	-0.183996	-4.01798	5.86993e-05	0.0168878
AC117453.1	-0.652523	-4.01763	5.87866e-05	0.0168878
MED13L	0.0745496	4.0151	5.94205e-05	0.0169253
DMAC1	-0.1955	-4.01295	5.99649e-05	0.0169368
NDUFA6	-0.178499	-4.00534	6.19276e-05	0.0173003
SEMA3G	-0.454833	-4.00262	6.26439e-05	0.0173003
TMEM42	-0.18045	-4.00205	6.27962e-05	0.0173003
ATP5PB	-0.174293	-3.99915	6.35714e-05	0.0173715
AL031595.1	0.521581	3.99057	6.59143e-05	0.0176729
MLANA	0.325506	3.98749	6.67755e-05	0.0176729
LAMB4	0.751473	3.98615	6.71551e-05	0.0176729
NFS1	-0.159676	-3.98589	6.72277e-05	0.0176729
AL133444.1	0.438858	3.98562	6.73034e-05	0.0176729
OBI1-AS1	-0.335807	-3.97944	6.90771e-05	0.0179981
MRPS6	0.386816	3.97697	6.9799e-05	0.0180463
NDST3	-0.261836	-3.97448	7.0533e-05	0.0180968
PPP1R7	-0.126409	-3.96915	7.21302e-05	0.0183664
SCRN3	-0.160607	-3.96275	7.40904e-05	0.0184764
NPM3	-0.261727	-3.96215	7.42768e-05	0.0184764
GRM3	-0.20609	-3.95984	7.50007e-05	0.0184764
CEBPA-DT	-0.334278	-3.95969	7.50482e-05	0.0184764
COX15	-0.126422	-3.95885	7.53106e-05	0.0184764
RABEPK	-0.170783	-3.95299	7.71809e-05	0.018798
FAM210B	-0.147607	-3.94964	7.82683e-05	0.0188531
SCG3	-0.304475	-3.94885	7.85288e-05	0.0188531
GINS2	-0.279705	-3.94661	7.9264e-05	0.0188946
MARCKSL1	-0.22719	-3.94263	8.0593e-05	0.0190506
TAF1A-AS1	-0.413794	-3.94012	8.14412e-05	0.0190506
HERPUD2	-0.106703	-3.9396	8.16188e-05	0.0190506
HEY1	-0.185096	-3.93	8.49462e-05	0.0196649
AC084880.1	0.439085	3.92866	8.54208e-05	0.0196649
SCGN	0.663547	3.9231	8.74166e-05	0.0199875
LSM4	-0.167971	-3.91287	9.12041e-05	0.0207126
NAA20	-0.16183	-3.90253	9.51922e-05	0.0214354
KANTR	0.122446	3.90101	9.57935e-05	0.0214354
S100B	-0.358159	-3.89672	9.75027e-05	0.0214354
FAM229A	0.247557	3.89665	9.75319e-05	0.0214354
ZBTB9	-0.177454	-3.89463	9.83496e-05	0.0214354
PCDHB8	0.290145	3.89403	9.85922e-05	0.0214354
ZBED6	0.185869	3.89224	9.93244e-05	0.0214354
ALDH7A1	-0.171398	-3.89104	9.98145e-05	0.0214354
IRS2	0.184928	3.88997	0.000100258	0.0214354
AL031731.1	0.378208	3.88753	0.00010127	0.0214354
SECTM1	0.770117	3.88543	0.000102147	0.0214354
AGPAT1	-0.179088	-3.8845	0.000102541	0.0214354
TRAFD1	-0.13594	-3.88399	0.000102757	0.0214354
LINC02397	0.8679	3.88267	0.000103316	0.0214354
ZC3H14	0.102544	3.87996	0.000104475	0.0214959
ALDH9A1	-0.174427	-3.879	0.000104886	0.0214959
FDX2	-0.192156	-3.87522	0.000106529	0.0215894
HDAC4	0.167295	3.875	0.000106627	0.0215894
SST	-0.783502	-3.87271	0.00010763	0.021662
GLUD1	-0.176247	-3.87096	0.000108407	0.0216884
DECR1	-0.184536	-3.86852	0.000109496	0.0217768
RPS6KA5	0.20088	3.86667	0.00011033	0.0218135
NHEJ1	0.228682	3.86112	0.000112869	0.022185
ATP6V1F	-0.16659	-3.85144	0.000117425	0.0227674
DGKB	-0.252434	-3.85001	0.000118115	0.0227674
DDX60	-0.343275	-3.84963	0.000118299	0.0227674
C1orf54	-0.248407	-3.84905	0.000118576	0.0227674
RPRM	0.418436	3.84666	0.000119737	0.0227674
PPT1	-0.173081	-3.84634	0.000119896	0.0227674
PSENEN	-0.179398	-3.84161	0.000122228	0.0230798
PALM3	0.38321	3.83805	0.000124014	0.0232862
AC234775.3	0.395669	3.83658	0.000124761	0.0232964
AC034268.2	-0.561858	-3.83292	0.000126633	0.0235153
HELLS	0.226596	3.82836	0.000128999	0.0237086
NEDD8	-0.13096	-3.82702	0.000129706	0.0237086
COQ5	-0.142796	-3.82587	0.000130313	0.0237086
ZSCAN32	-0.137573	-3.82296	0.000131859	0.0237086
TRIM45	-0.235382	-3.82294	0.000131872	0.0237086
IFT27	-0.208097	-3.82074	0.000133051	0.0237086
WWTR1	0.232145	3.82064	0.000133105	0.0237086
AC015983.2	-0.434761	-3.82025	0.000133317	0.0237086
DSG3	-1.18409	-3.81166	0.000138035	0.0243355
IQGAP3	-0.52646	-3.80959	0.000139196	0.0243355
ERBIN	0.195417	3.80916	0.000139442	0.0243355
AC090061.1	-0.486984	-3.80863	0.000139739	0.0243355
AC008625.1	0.427067	3.80665	0.000140859	0.0244042
NDUFA7	-0.251457	-3.80484	0.000141895	0.0244576
AEBP1	0.403099	3.80189	0.000143594	0.0246205
AL158071.1	0.712493	3.79916	0.000145187	0.0246205
AIG1	-0.151947	-3.79846	0.0001456	0.0246205
TOX4	-0.0877976	-3.79792	0.000145918	0.0246205
CPT2	-0.127179	-3.79692	0.000146503	0.0246205
ARV1	-0.159912	-3.7944	0.000148001	0.0246689
TIMMDC1	-0.156266	-3.79397	0.000148258	0.0246689
IMMT	-0.121263	-3.79087	0.000150118	0.0248553
PSMC3	-0.149028	-3.78917	0.000151154	0.0249041
C5AR1	0.438419	3.78753	0.000152153	0.0249465
TRPC4	0.265752	3.78542	0.000153448	0.0249843
HEBP2	0.215578	3.78474	0.000153871	0.0249843
MANBAL	-0.177104	-3.77879	0.000157594	0.0253933
SF3A1	-0.0990293	-3.7783	0.000157901	0.0253933
TIMM8B	-0.191219	-3.77303	0.000161275	0.0256417
ZNF829	0.14763	3.77247	0.000161637	0.0256417
NDUFB1	-0.144348	-3.77116	0.000162493	0.0256417
GAS2L3	0.367607	3.77091	0.000162651	0.0256417
AMZ2	-0.140649	-3.76994	0.000163284	0.0256417
ATPAF1	-0.144512	-3.76818	0.000164441	0.0256417
HKDC1	-0.584137	-3.76691	0.00016528	0.0256417
SLC44A2	-0.195121	-3.76651	0.000165548	0.0256417
HBA1	-0.865207	-3.76456	0.000166842	0.0257236
SAMD4A	0.287934	3.76259	0.000168165	0.0258091
IDH2	-0.268257	-3.75933	0.00017037	0.0259822
CNOT10	-0.105629	-3.75864	0.000170839	0.0259822
PDE4DIP	0.183869	3.75456	0.000173648	0.0262904
CYP2J2	-0.207913	-3.75027	0.000176641	0.0266237
TM7SF2	-0.264374	-3.74656	0.000179278	0.0269005
BEX5	-0.2639	-3.74473	0.000180591	0.0269624
DTNBP1	-0.163055	-3.74226	0.000182371	0.0269624
LINC00926	0.33152	3.74189	0.000182645	0.0269624
AC104574.2	0.869677	3.74154	0.000182899	0.0269624
PTCHD1	0.231855	3.73911	0.000184674	0.0270953
GPR137B	-0.15328	-3.7381	0.000185413	0.0270953
IRAK2	0.323753	3.73137	0.000190443	0.0277071
S100A13	-0.245882	-3.72955	0.00019182	0.0277071
AC008691.1	-0.409744	-3.72922	0.000192073	0.0277071
POLR2K	-0.198432	-3.72642	0.00019422	0.027874
Z97633.1	0.430098	3.72555	0.000194888	0.027874
PEBP1	-0.140061	-3.72229	0.000197422	0.028007
N4BP2	0.19019	3.72221	0.000197485	0.028007
S100A1	-0.245336	-3.71431	0.000203757	0.0287752
TTI1	-0.0979385	-3.71281	0.000204968	0.0288251
PLA2G7	-0.322391	-3.70876	0.000208278	0.0291685
SLA	0.281426	3.70539	0.000211066	0.0294363
MRPS9	-0.150604	-3.69988	0.000215704	0.0298518
PAFAH1B2P2	-0.540545	-3.69936	0.000216142	0.0298518
PDE4DIPP2	0.186487	3.6987	0.00021671	0.0298518
DHFR2	-0.217241	-3.6973	0.000217902	0.0298935
ATP6V1G2	-0.209822	-3.69584	0.000219159	0.0299437
HSD11B2	0.54461	3.69481	0.000220053	0.0299442
NDUFB3	-0.208807	-3.68829	0.000225763	0.0305399
ADAL	-0.180151	-3.6876	0.000226382	0.0305399
HTR4	-0.29411	-3.68551	0.000228242	0.0305399
TENT5C	-0.415417	-3.68368	0.000229888	0.0305399
LINC01877	-0.323632	-3.68245	0.000231006	0.0305399
GASK1B	-0.232044	-3.68217	0.000231259	0.0305399
AC015819.3	-0.554985	-3.6821	0.000231317	0.0305399
AC188617.1	0.581652	3.68149	0.000231877	0.0305399
FAM229B	-0.186341	-3.68068	0.000232608	0.0305399
TUBB8	-0.705484	-3.67968	0.000233523	0.0305406
PCDHB4	0.214897	3.67674	0.000236236	0.0307757
ERG28	-0.132381	-3.67049	0.00024209	0.031343
RHCE	-0.569738	-3.66995	0.000242595	0.031343
CHURC1	-0.155104	-3.66912	0.000243388	0.031343
GLYATL1P1	1.20252	3.66435	0.000247967	0.0318108
AC103855.2	0.381408	3.66182	0.000250427	0.0319056
LANCL2	-0.15041	-3.66149	0.000250757	0.0319056
AL136366.1	-0.290828	-3.6606	0.000251625	0.0319056
LINC01767	0.525054	3.65971	0.000252503	0.0319056
MAP2K5	-0.0897861	-3.65764	0.000254546	0.0320432
LINC00997	0.232058	3.65548	0.0002567	0.0321938
MPC1	-0.17571	-3.65327	0.000258925	0.0322378
SMARCA1	0.134944	3.65247	0.000259726	0.0322378
NSMCE1	-0.167408	-3.65227	0.000259928	0.0322378
RALGPS1	0.077376	3.65069	0.00026154	0.0322977
AC092691.3	0.273787	3.64934	0.000262912	0.0322977
TIMM23	-0.137849	-3.64881	0.000263462	0.0322977
ANKRD7	-0.288035	-3.64803	0.000264255	0.0322977
FREM2	-0.328684	-3.64703	0.000265293	0.0323071
ENKUR	-0.267555	-3.64609	0.000266259	0.0323077
SDSL	-0.503172	-3.6434	0.000269061	0.0325302
SPP1	0.395327	3.6379	0.000274869	0.0328095
PRTFDC1	-0.188746	-3.63769	0.000275095	0.0328095
LCOR	0.133024	3.63576	0.000277167	0.0328095
UQCRC2	-0.143892	-3.63567	0.000277264	0.0328095
KLHL6	0.423702	3.63551	0.000277434	0.0328095
BOLA3	-0.183552	-3.63541	0.000277543	0.0328095
EYA4	-0.29279	-3.63465	0.000278355	0.0328095
CD244	-0.713134	-3.63389	0.00027918	0.0328095
LARS2	-0.131576	-3.62964	0.000283819	0.0330913
GABRQ	0.430325	3.62861	0.000284948	0.0330913
AP1S1	-0.177222	-3.62844	0.000285142	0.0330913
SEZ6	-0.247579	-3.6281	0.000285516	0.0330913
HMGN2	-0.266134	-3.62506	0.000288898	0.0333682
LRRK2-DT	-0.345856	-3.61962	0.000295032	0.03396
AC021188.1	0.528198	3.61849	0.000296323	0.0339922
EGLN3	-0.201291	-3.61187	0.000304002	0.0347544
AC005674.1	0.318861	3.6107	0.000305369	0.0347924
TASP1	-0.181211	-3.60909	0.000307268	0.0348537
TMEM107	-0.150633	-3.60849	0.000307981	0.0348537
ROBO3	-0.199589	-3.60673	0.000310077	0.0349293
NAA16	0.150192	3.60619	0.000310728	0.0349293
SMIM30	-0.197182	-3.60279	0.00031482	0.0351031
AL137847.1	0.400104	3.60267	0.000314967	0.0351031
UHRF1	0.322022	3.60192	0.000315876	0.0351031
AC016576.1	-0.661173	-3.60031	0.000317844	0.0351031
ZNF627	-0.171456	-3.59976	0.000318509	0.0351031
ZNF292	0.121625	3.59974	0.00031854	0.0351031
SLC35E3	0.129143	3.59878	0.000319717	0.0351146
AC079949.2	-0.382603	-3.59795	0.000320734	0.0351146
MED29	-0.197975	-3.59581	0.000323379	0.0352892
LINC00900	-0.292428	-3.59491	0.000324506	0.0352977
KCND3-IT1	0.488642	3.59297	0.00032693	0.0354466
CHMP5	-0.149647	-3.58599	0.000335803	0.0361759
RBM28	0.0822021	3.58546	0.000336486	0.0361759
SSR2	-0.111832	-3.58515	0.000336886	0.0361759
CNPY2	-0.1004	-3.58429	0.000337993	0.0361792
BCKDHB	-0.190375	-3.58335	0.000339211	0.0361943
ISG15	-0.648005	-3.57934	0.000344465	0.0365694
AL445524.1	0.279003	3.57901	0.000344902	0.0365694
NUDT7	-0.297134	-3.57717	0.000347328	0.0367108
DNTTIP1	-0.175478	-3.5746	0.000350763	0.0369577
VGF	-0.577419	-3.56723	0.000360775	0.037483
ATP5MG	-0.148916	-3.56717	0.000360858	0.037483
RNASE1	-0.300285	-3.56645	0.000361848	0.037483
ADIPOR1	-0.0983771	-3.56531	0.00036342	0.037483
AL133353.2	-0.580073	-3.56507	0.000363762	0.037483
LINC02199	0.382863	3.56461	0.000364395	0.037483
PPM1D	0.161504	3.56403	0.000365199	0.037483
USP18	-0.3728	-3.56359	0.000365813	0.037483
PCDHB7	0.181037	3.5633	0.000366222	0.037483
BCAS3	-0.102869	-3.56165	0.000368528	0.037483
AC092647.5	-0.38408	-3.56103	0.000369402	0.037483
HENMT1	-0.196172	-3.56055	0.000370075	0.037483
VPS25	-0.175458	-3.56038	0.000370313	0.037483
EMP3	0.322638	3.55946	0.000371613	0.037483
NDUFA2	-0.179835	-3.55885	0.000372477	0.037483
RPSAP58	-0.846432	-3.55581	0.000376818	0.0377185
TMEM31	0.514334	3.55564	0.000377062	0.0377185
COX4I1	-0.146081	-3.55342	0.000380253	0.0378588
AL354920.1	-0.3457	-3.5531	0.000380717	0.0378588
TENT4A	0.0995719	3.55153	0.000382992	0.0379444
AC004687.3	-0.544591	-3.5495	0.000385964	0.0379444
APLN	0.416697	3.54706	0.000389555	0.0379444
TRAPPC1	-0.192374	-3.54691	0.000389777	0.0379444
AL592221.1	1.03271	3.54531	0.000392159	0.0379444
ARHGAP39	0.180342	3.54522	0.000392289	0.0379444
LBX2-AS1	0.664864	3.54503	0.000392562	0.0379444
AC007614.1	0.290252	3.54478	0.000392934	0.0379444
AL360181.3	0.204208	3.54473	0.000393021	0.0379444
HSD17B7	0.299643	3.54465	0.000393139	0.0379444
TXNDC12	-0.131884	-3.54381	0.000394387	0.0379444
AC097658.3	0.227498	3.54332	0.000395124	0.0379444
SLC25A5	-0.175328	-3.54121	0.000398292	0.0380423
TGFB2	0.182827	3.53976	0.000400497	0.0380423
ZFP36L2	0.245329	3.53777	0.000403521	0.0380423
STEAP3	0.287426	3.53757	0.000403829	0.0380423
SPATA46	0.324859	3.53709	0.000404562	0.0380423
DNAJC18	-0.093194	-3.53665	0.000405233	0.0380423
FAM160A2	-0.150902	-3.53613	0.000406037	0.0380423
AC127459.2	0.517338	3.53609	0.000406102	0.0380423
RASSF8	0.205041	3.53594	0.000406331	0.0380423
AL355916.2	-0.300649	-3.53393	0.000409425	0.0381728
CASC15	0.163782	3.53271	0.000411327	0.0381728
IFI44L	-0.602078	-3.5327	0.000411332	0.0381728
PFKP	0.284629	3.5321	0.000412268	0.0381728
AC002553.1	0.219274	3.52955	0.000416266	0.0384372
ZNF765	0.154095	3.52805	0.000418629	0.0385494
BPGM	-0.162357	-3.52576	0.000422265	0.0386723
ETFA	-0.146246	-3.52571	0.000422357	0.0386723
C20orf27	-0.251949	-3.52444	0.000424381	0.0386723
MRPS18A	-0.156258	-3.52366	0.000425628	0.0386723
SPARCL1	-0.196733	-3.52361	0.000425716	0.0386723
AL121894.3	-0.54871	-3.51897	0.00043322	0.0392295
C4orf19	0.284269	3.51838	0.000434184	0.0392295
LRRC55	0.340705	3.51558	0.000438795	0.0395398
AL139118.1	0.938343	3.51269	0.000443587	0.0398362
SNHG26	0.329952	3.51153	0.000445541	0.0398362
HSPD1P14	0.383314	3.51147	0.000445641	0.0398362
MTCO1P23	0.753241	3.50651	0.000454017	0.0404356
BNIP1	-0.177006	-3.50608	0.000454752	0.0404356
GAREM2	0.330551	3.50439	0.000457656	0.0405486
REM1	-0.734994	-3.50368	0.000458875	0.0405486
HES4	-0.339693	-3.50324	0.000459641	0.0405486
CMTM5	-0.365887	-3.49974	0.000465711	0.0409764
CHCHD2	-0.20914	-3.49873	0.000467487	0.0410254
AC099811.6	0.24344	3.49591	0.00047245	0.0413529
STEAP4	0.364914	3.49436	0.000475207	0.0414862
AC112128.1	0.206112	3.49218	0.000479093	0.0417171
RPL23AP49	-0.291731	-3.48979	0.000483404	0.0419125
PKMYT1	-0.26892	-3.48955	0.000483831	0.0419125
NDUFS3	-0.148789	-3.48659	0.000489229	0.0422298
CUEDC2	-0.139104	-3.4853	0.00049159	0.0422298
NRN1	-0.264521	-3.48425	0.000493512	0.0422298
NEDD4	0.164471	3.48419	0.000493635	0.0422298
TMEM272	-0.365692	-3.48391	0.000494153	0.0422298
KRT8P50	0.305917	3.48343	0.000495033	0.0422298
PTN	-0.234887	-3.47867	0.000503913	0.0428093
PSME3	-0.0938132	-3.47842	0.000504373	0.0428093
LINC01108	0.710092	3.47718	0.000506722	0.0428739
TMEM209	-0.180408	-3.47619	0.000508592	0.0428739
SPON1	-0.18546	-3.476	0.000508961	0.0428739
EDEM2	-0.16291	-3.47317	0.000514349	0.0432195
TLCD2	0.296373	3.47131	0.000517925	0.0434114
PLCE1	0.190976	3.47009	0.000520274	0.0434669
SNRNP25	-0.158721	-3.46963	0.000521174	0.0434669
ZDHHC4	-0.147441	-3.46833	0.000523697	0.0435692
AGBL1	-0.429796	-3.46666	0.000526973	0.0437045
ORAI2	0.244702	3.46617	0.000527923	0.0437045
SPECC1L	0.126855	3.46546	0.000529321	0.0437125
KIRREL2	-0.488902	-3.46209	0.000535993	0.044155
RGR	0.426726	3.46091	0.000538353	0.0441578
AL391121.1	0.224124	3.46076	0.000538654	0.0441578
SCFD2	-0.147717	-3.45826	0.000543684	0.0444559
EML1	-0.169694	-3.45764	0.000544936	0.0444559
LINC02427	-0.645114	-3.45381	0.000552717	0.0448949
ABCD2	-0.255153	-3.45354	0.000553287	0.0448949
NDUFB2	-0.182303	-3.45303	0.000554325	0.0448949
C5AR2	0.382129	3.45174	0.000556983	0.0450018
ARL10	0.110469	3.44981	0.000560975	0.0450997
AC009228.1	0.151397	3.44896	0.000562755	0.0450997
AC091271.1	-0.247101	-3.44895	0.000562773	0.0450997
AP001033.2	0.30612	3.44857	0.000563562	0.0450997
TMEM141	-0.214966	-3.44473	0.00057164	0.0456375
SLC16A6	-0.375291	-3.44389	0.000573412	0.0456705
PCA3	0.250004	3.44268	0.000575972	0.045766
C4orf45	0.384239	3.44124	0.000579048	0.0458064
BX649601.1	-0.808663	-3.4411	0.000579365	0.0458064
RTL8C	-0.15699	-3.44053	0.00058057	0.0458064
ZDHHC23	-0.249785	-3.43766	0.000586772	0.0461873
CALR	-0.189368	-3.43402	0.000594711	0.0466525
KHDRBS1	-0.123089	-3.43367	0.000595458	0.0466525
ZCCHC17	-0.144955	-3.43146	0.000600334	0.0469251
DPH2	-0.180076	-3.43062	0.000602202	0.046962
LOH12CR2	-0.208819	-3.42952	0.000604642	0.0470251
RASSF3	0.221412	3.429	0.000605809	0.0470251
PDE7B	-0.186931	-3.42826	0.000607458	0.0470444
AL034417.2	-0.681851	-3.42386	0.000617385	0.0477032
C16orf89	-0.27418	-3.42226	0.000621024	0.0478187
SFT2D2	0.152558	3.42196	0.000621725	0.0478187
PRAG1	-0.249934	-3.4209	0.000624145	0.0478953
ATP5F1B	-0.176324	-3.41867	0.000629278	0.0481305
LINC01176	0.23126	3.41833	0.000630075	0.0481305
SEC13	-0.102743	-3.41615	0.000635122	0.0483004
CCDC120	0.170976	3.41613	0.000635172	0.0483004
NOP14-AS1	-0.189063	-3.41412	0.000639881	0.0483008
PRDX5	-0.133933	-3.41407	0.000639991	0.0483008
LCLAT1	-0.138184	-3.41215	0.000644521	0.0483008
UBL5	-0.173824	-3.41211	0.000644626	0.0483008
AC027682.7	0.239439	3.41165	0.000645719	0.0483008
ABCC12	-0.38966	-3.41141	0.000646271	0.0483008
WDHD1	-0.16221	-3.41099	0.000647284	0.0483008
GABRR2	0.445586	3.40988	0.000649925	0.0483008
IRS3P	0.50194	3.40835	0.000653574	0.0483008
ERI2	-0.185379	-3.40753	0.000655537	0.0483008
ADHFE1	-0.264532	-3.40666	0.000657638	0.0483008
SLX4IP	-0.140919	-3.40645	0.000658126	0.0483008
PAQR4	-0.18904	-3.40616	0.000658847	0.0483008
SH3RF1	-0.151227	-3.40578	0.000659757	0.0483008
NDUFS5	-0.145779	-3.40569	0.000659977	0.0483008
NDUFB8	-0.141911	-3.40512	0.000661347	0.0483008
ZBTB16	0.176925	3.40475	0.000662254	0.0483008
STIMATE-MUSTN1	-0.246606	-3.40454	0.000662756	0.0483008
RBM33	0.117099	3.40415	0.000663715	0.0483008
PLXDC2	0.156095	3.40327	0.000665847	0.0483008
ATP5F1C	-0.170392	-3.40309	0.000666282	0.0483008
AC018630.2	-0.248464	-3.40288	0.000666793	0.0483008
TRPM6	-0.226121	-3.40016	0.000673461	0.048679
COX6B1	-0.157592	-3.39897	0.000676411	0.0486979
RASGEF1A	0.160056	3.39873	0.000676995	0.0486979
AC024257.3	-0.276833	-3.398	0.000678814	0.0486979
MRPL32	-0.151573	-3.3971	0.00068104	0.0486979
AL158071.4	0.300727	3.39665	0.000682173	0.0486979
ADA2	-0.220885	-3.39655	0.000682417	0.0486979
INTS3	-0.108395	-3.39513	0.000685964	0.0488473
AC131934.1	0.313858	3.39373	0.000689479	0.0489938
RPL12P25	-0.642199	-3.392	0.000693854	0.0492007
PRDX2	-0.167055	-3.39141	0.00069535	0.049203
LINC-PINT	0.180334	3.39034	0.000698071	0.0492917
ENOPH1	-0.149621	-3.38859	0.000702518	0.0495018
AC010359.3	0.234786	3.38774	0.000704698	0.0495515
INHBA-AS1	-0.349607	-3.3866	0.000707639	0.0496544
MRPL27	-0.144184	-3.38484	0.000712206	0.0498067
EPC2	0.100234	3.38416	0.000713951	0.0498067
FIBP	-0.160685	-3.38405	0.000714255	0.0498067
